# Pre-activated anti-viral innate immunity in the upper airways controls early SARS-CoV-2 infection in children

**DOI:** 10.1101/2021.06.24.21259087

**Authors:** J Loske, J Röhmel, S Lukassen, S Stricker, VG Magalhães, J Liebig, RL Chua, L Thürmann, M Messingschlager, A Seegebarth, B Timmermann, S Klages, M Ralser, B Sawitzki, LE Sander, VM Corman, C Conrad, S Laudi, M Binder, S Trump, R Eils, M.A. Mall, I Lehmann

## Abstract

Children are consistently reported to have reduced SARS-CoV-2 infection rates and a substantially lower risk for developing severe COVID-19. However, the molecular mechanisms underlying protection against COVID-19 in younger age groups remain widely unknown. Here, we systematically characterized the single-cell transcriptional landscape in the upper airways in SARS-CoV-2 negative and age-matched SARS-CoV-2 positive children (n=42) and corresponding samples from adults (n=44), covering an age range of four weeks to 77 years. Children displayed higher basal expression of the relevant pattern recognition receptor (PRR) pathways in upper airway epithelial cells, macrophages, and dendritic cells, resulting in stronger innate antiviral responses upon SARS-CoV-2 infection compared to adults. We further detected distinct immune cell subpopulations with an overall dominance of neutrophils and a population of cytotoxic T cells occurring predominantly in children. Our study provides evidence that the airway epithelial and mucosal immune cells of children are pre-activated and primed for virus sensing, resulting in a stronger early innate antiviral responses to SARS-CoV-2 infection compared to adults.
