## Supplementary material for "Pre-activated anti-viral innate immunity in the upper airways controls early SARS-CoV-2 infection in children": Suppl. Table 3

### Sheet: Sheet1
Supplementary Table 3: Characteristics of sample preperation of all individuals (n = 86) included in the here present study.
BIH-SC2-ID	fresh	Batch Library	Batch Sequencer	Cell number
BIH-a-Con-01	no	10	6	302
BIH-a-Con-02	yes	31	13	3144
BIH-a-Con-03	yes	31	13	1220
BIH-a-Con-04	yes	11	7	2801
BIH-a-Con-05	yes	31	13	10219
BIH-a-Con-06	no	10	6	254
BIH-a-Con-07	no	9	6	403
BIH-a-Con-08	no	4	4	1026
BIH-a-Con-09	no	22	11	334
BIH-a-Con-10	no	9	6	462
BIH-a-Con-11	yes	28	12	2472
BIH-a-Con-12	yes	28	12	1881
BIH-a-Con-13	yes	13	13	1530
BIH-a-Con-14	no	22	11	653
BIH-a-Con-15	yes	30	12	5585
BIH-a-Con-16	yes	30	12	5074
BIH-a-Con-17	yes	30	12	2934
BIH-a-Con-18	yes	30	12	7292
BIH-a-Con-19	yes	30	12	5600
BIH-a-Con-20	yes	38	18	1203
BIH-a-Con-21	yes	38	18	2511
BIH-a-Con-22	yes	34	15	4646
BIH-a-Con-23	yes	34	15	1155
BIH-a-CoV-01	yes	37	18	3562
BIH-a-CoV-02	no	7	5	3931
BIH-a-CoV-03	yes	12	8	1962
BIH-a-CoV-04	no	24	11	409
BIH-a-CoV-05	no	23	11	713
BIH-a-CoV-06	no	25	13	305
BIH-a-CoV-07	yes	12	13	1583
BIH-a-CoV-08	yes	24	11	585
BIH-a-CoV-09	no	25	13	1111
BIH-a-CoV-10	no	5	5	1164
BIH-a-CoV-11	yes	12	8	4837
BIH-a-CoV-12	yes	2	2	4701
BIH-a-CoV-13	no	25	12	859
BIH-a-CoV-14	yes	38	18	1429
BIH-a-CoV-15	no	39	18	1106
BIH-a-CoV-16	yes	37	18	462
BIH-a-CoV-17	no	39	18	1207
BIH-a-CoV-18	yes	40	19	13164
BIH-a-CoV-19	no	8	6	595
BIH-a-CoV-20	no	39	18	5602
BIH-a-CoV-21	no	39	18	2213
BIH-c-Con-01	yes	27	13	2934
BIH-c-Con-02	yes	19	9	2747
BIH-c-Con-03	yes	18	10	3133
BIH-c-Con-04	yes	17	9	3723
BIH-c-Con-05	yes	18	9	2459
BIH-c-Con-06	yes	31	10	3133
BIH-c-Con-07	yes	17	11	2087
BIH-c-Con-08	yes	16	9	6208
BIH-c-Con-09	yes	15	9	7013
BIH-c-Con-10	yes	18	10	1686
BIH-c-Con-11	yes	15	9	792
BIH-c-Con-12	yes	17	9	1794
BIH-c-Con-13	yes	17	9	3348
BIH-c-Con-14	yes	21	10	3389
BIH-c-Con-15	yes	23	11	2621
BIH-c-Con-16	yes	19	9	2446
BIH-c-Con-17	yes	13	8	737
BIH-c-Con-18	yes	15	9	1345
BIH-c-CoV-01	yes	14	8	3870
BIH-c-CoV-02	yes	29	12	8946
BIH-c-CoV-03	yes	27	12	8803
BIH-c-CoV-04	yes	25	12	3985
BIH-c-CoV-05	yes	24	11	3855
BIH-c-CoV-06	no	31	10	1698
BIH-c-CoV-07	yes	12	8	3509
BIH-c-CoV-08	no	23	11	1441
BIH-c-CoV-09	yes	20	10	5120
BIH-c-CoV-10	yes	12	8	1458
BIH-c-CoV-11	yes	24	11	2704
BIH-c-CoV-12	yes	23	11	7607
BIH-c-CoV-13	yes	31	10	9770
BIH-c-CoV-14	yes	26	12	1540
BIH-c-CoV-15	yes	21	10	3356
BIH-c-CoV-16	yes	13	9	1076
BIH-c-CoV-17	no	36	17	3343
BIH-c-CoV-18	no	36	17	5815
BIH-c-CoV-19	no	36	17	2529
BIH-c-CoV-20	no	36	17	3732
BIH-c-CoV-21	yes	40	19	8119
BIH-c-CoV-22	yes	40	19	6587
BIH-c-CoV-23	no	36	17	716
BIH-c-CoV-24	no	36	17	3370
