## Supplementary material for "Pre-activated anti-viral innate immunity in the upper airways controls early SARS-CoV-2 infection in children": Suppl. Table 4

### Sheet: Overview
Supplementary Table 4: Differentially expressed genes in Neutrophil
Summarized are the differentially expressed genes (DEG) for Neutrophils in SARS-CoV-2 positive children (n=24) compared a) SARS-CoV-2 negative children (n=18) and b) SARS-CoV-2 positive adults (n=21).
DEG for each comparison are given separately on single sheets.
*Only genes with log2 fold change (FC) > |0.1|and an adjusted p-value < 0.05 are shown.

### Sheet: DEG pos vs neg children
Differentially expressed genes in SARS-CoV-2 positive children (n=24) compared to SARS-CoV-2 negative children (n=18)
Gene name	adjusted p-value	FC*
RSAD2	0	6.29419
IFI44L	0	5.81511
LY6E	0	5.43715
ISG15	0	4.702
EPSTI1	0	4.66343
IFIT1	0	4.60858
XAF1	0	4.54662
IFIT3	0	4.41724
MX1	0	3.84303
IFIT2	0	3.74147
HERC5	0	3.72547
IFI6	0	3.60801
GBP1	0	2.78235
RNF213	0	2.65123
IFITM3	0	2.53207
FFAR2	0	2.34872
IL1RN	0	1.88469
FCGR3B	0	1.28464
S100A9	0	1.16806
TMSB4X	0	1.0655
FTH1	0	-0.73651
MT-ND2	0	-1.40171
MT-ND1	0	-1.40339
MT-ND4	0	-1.74324
MT-ATP6	0	-1.78931
MT-CO1	0	-2.08833
MT-CO2	0	-2.12641
MT-ND3	0	-2.14877
MT-CYB	0	-2.2858
MT-CO3	0	-2.47318
MT-ND5	1.2131e-283	-1.48772
MTRNR2L12	3.2731e-281	-1.44593
MTRNR2L8	2.97914e-278	-1.802
PARP14	1.27508e-277	2.23109
DDX60L	7.92939e-275	2.08549
SRGN	9.1786e-259	-0.453174
H-influenzae-p	4.99325e-257	8.66628
NFKBIA	4.2416e-254	1.46947
SAMD9	5.2585e-246	2.29192
SAT1	1.64768e-235	0.596634
TPT1	1.80078e-235	-0.716846
TNFAIP3	1.23604e-233	1.64542
EIF2AK2	1.61075e-225	2.82485
IFI16	7.83329e-224	1.5546
TNFSF10	7.89965e-223	1.69328
IER3	3.55612e-216	1.63359
H-influenzae-m	3.6229e-214	7.76897
MT2A	6.82743e-212	3.01053
TNFAIP6	2.45207e-206	1.83907
MT-ND4L	4.39077e-201	-1.59002
TRIM22	4.71035e-194	2.57048
MT-ND6	1.43718e-190	-1.7174
AIF1	8.03285e-188	-1.14329
APOL6	3.87554e-185	2.00208
TMSB10	2.18297e-181	1.24224
TNFSF13B	1.6736e-179	1.49037
NFKBIZ	5.20915e-179	1.32859
MX2	1.57339e-178	1.11691
IL8	1.29484e-176	-0.946154
H3F3A	6.00471e-175	-0.423323
SAMD9L	8.33579e-173	2.59558
HLA-A	1.54145e-163	0.826337
DDX58	2.1076e-155	2.42824
ITM2B	5.75973e-155	-0.504719
ADAR	2.0905e-152	1.64596
HLA-E	6.36134e-152	0.69163
IFI44	1.92456e-150	4.53756
IER2	3.53517e-144	0.762851
SELL	1.30545e-141	1.16691
WSB1	6.71853e-139	1.35065
SP110	2.90644e-138	1.39547
APOBEC3A	3.94161e-136	1.36151
MARCKS	2.22214e-129	1.12005
OAS3	7.98785e-125	4.58029
IL1B	1.27548e-124	1.11238
IRF1	2.56252e-123	0.967085
FAU	4.70894e-120	-0.783153
PLSCR1	2.7562e-118	1.38071
SP100	1.26696e-117	1.48721
SMCHD1	5.25768e-116	0.81014
PPP1R15A	3.32822e-114	1.04157
TMEM123	8.41288e-114	1.72965
TRIM38	2.06807e-113	1.68421
S100A6	1.59306e-112	0.740732
RPL30	7.31082e-112	-1.04401
CCNL1	1.36195e-111	0.939264
SHISA5	3.7329e-111	2.01225
IFIT5	2.93671e-110	3.46418
HLA-B	3.06209e-110	0.466693
HLA-C	1.37114e-108	0.619524
EGR1	1.71658e-108	1.08323
LIMK2	3.44909e-108	1.14267
IFIH1	8.03175e-99	2.46978
BTG1	2.73816e-96	-0.811041
MTRNR2L2	1.51049e-95	-1.60314
IRF7	2.19592e-95	2.41917
NBN	1.40428e-94	1.72422
OAS1	4.91567e-90	4.01098
OASL	5.02992e-90	3.20168
RPL41	9.34223e-88	-0.672521
TAP1	1.22341e-87	1.50968
RP11-701P16.5	1.3706e-87	1.41701
MYL6	8.792e-87	-0.554939
LAP3	3.37324e-83	2.25213
RPLP1	1.64313e-82	-0.948985
OAS2	8.37534e-81	5.13617
VMP1	6.13865e-77	0.772033
RP11-290F20.3	3.25486e-75	-1.02344
CD69	4.02205e-75	2.20393
ZC3HAV1	7.61873e-74	2.21884
MT-ATP8	1.37299e-72	-1.64056
GBP2	1.17085e-71	0.946077
SERF2	1.33147e-71	-0.828696
S100A4	4.24438e-71	0.736049
NT5C3A	1.89378e-69	2.37452
RPL39	2.56026e-69	-0.948925
CFLAR	3.07505e-69	0.837463
DAPP1	7.56502e-69	1.37733
NEAT1	8.82718e-69	0.207696
PTGS2	1.46678e-68	-0.780244
PARP9	1.05281e-66	1.51652
CMPK2	3.10305e-66	4.32825
LYZ	2.93115e-64	1.09695
UBA52	7.12948e-64	-0.703039
C5AR1	1.05886e-63	-0.655677
ARPC3	2.311e-63	-0.624476
TXNIP	6.76512e-63	0.728012
HELZ2	4.90464e-62	1.84091
7SK.2	1.00015e-61	0.862973
TALDO1	2.00303e-61	-0.705402
GBP5	8.75018e-61	1.17725
DDX60	1.13589e-60	3.77428
PTPRC	2.01268e-60	-0.372308
CEBPB	3.93092e-60	-0.529597
S100A12	8.69635e-60	0.872707
MXD1	8.89216e-59	0.575732
ELF1	1.16967e-58	0.923713
EVI2B	4.03155e-58	0.687094
CMTM2	4.92399e-58	-0.633041
VASP	4.80601e-57	0.736846
AQP9	1.2644e-56	0.621101
STAT1	1.59107e-56	1.00032
NMI	1.44841e-55	1.02423
EIF1	5.35985e-55	-0.378555
KLF6	1.64591e-54	0.761867
TAGAP	4.81957e-54	0.852748
IL1R2	4.2838e-53	-0.917355
CARD16	4.83811e-53	0.85856
S100A8	1.16094e-52	0.491919
RPS24	2.14901e-52	-1.10593
CCR1	2.46511e-52	0.926719
STEAP4	2.46511e-52	0.869351
ZFP36	3.13783e-52	0.526291
RGS2	1.16642e-51	-0.494748
ZCCHC2	8.74254e-51	2.47755
ZBP1	4.16256e-50	2.84296
FOSB	1.67691e-49	0.818693
ATP6V0B	1.81595e-49	-0.706991
ZFP36L1	6.1568e-49	0.521514
SEC14L1	1.14711e-48	-0.740093
PIK3AP1	7.40427e-48	1.51378
ACSL1	1.06182e-47	0.688206
RPS9	1.63952e-47	-0.475674
CIR1	3.22599e-47	0.849124
TMA7	5.33107e-47	-0.695611
TCEB2	2.27354e-46	-0.90611
RPL34	5.66454e-46	-0.812811
SYAP1	9.14202e-46	-0.939016
PABPC1	1.81626e-45	-0.81125
NAIP	2.2196e-45	1.37959
MNDA	1.89696e-44	0.559416
PFN1	9.29069e-44	-0.527238
TAGLN2	1.42106e-43	-0.637356
H3F3B	2.3256e-43	-0.203911
ARID4B	3.06882e-43	0.877098
VIM	5.44159e-43	0.882284
SAMHD1	8.86208e-43	2.21884
CST7	3.02034e-42	1.34393
NAMPT	1.88272e-41	-0.28235
GIMAP4	2.23491e-41	1.20594
KPNB1	4.30824e-41	0.978217
TPM3	5.69394e-41	0.571678
RPL37	6.06762e-41	-0.703664
DRAP1	3.52237e-40	1.23988
ATP5E	3.9135e-40	-0.371642
ANP32A	4.98562e-40	0.539759
SH3BGRL3	1.63619e-39	-0.438687
DDX21	2.681e-38	-0.916689
HIF1A	1.28517e-37	0.610915
PRKDC	1.70248e-37	-1.81879
FYB	4.92429e-37	0.542161
LMNB1	6.36323e-37	0.773715
RAC2	9.49657e-37	0.694692
RPS27A	1.22845e-36	-0.745001
LILRB3	1.38331e-36	0.739386
ZNFX1	1.58772e-36	1.33385
TNIP1	3.72051e-36	1.31026
HCAR3	2.73926e-35	0.669593
FBXL5	6.53437e-34	0.648421
LY96	7.13066e-34	0.634922
CTSS	9.82875e-34	-0.303898
EMP3	1.6639e-33	0.842792
GLRX	1.70417e-33	0.930973
CAP1	9.48088e-33	0.587326
CAST	1.15422e-32	1.16531
KATNBL1	6.78089e-32	-1.20454
MYL12A	7.47221e-32	0.591108
WFDC2	1.33327e-31	-0.687861
ICAM3	1.79913e-31	-0.735775
TSPO	1.92866e-31	-1.07117
VNN2	2.38216e-31	0.591431
RPS28	2.83283e-31	-0.796481
ARL5B	8.62918e-31	0.809081
UBL5	1.43639e-30	-0.691788
IFITM2	2.70462e-30	0.343935
SLC2A3	3.86126e-30	-0.393459
YPEL5	3.98038e-30	-0.680495
HIST1H2AC	1.13007e-29	0.815541
PI3	1.57348e-29	-1.79174
TYMP	1.87122e-29	0.578139
ACTB	2.29646e-29	-0.106641
RPS27	3.16801e-29	-0.657792
CPEB4	4.46833e-29	0.635863
PHF11	4.73252e-29	1.80091
CCL4	5.15844e-29	1.49242
HSH2D	6.08602e-29	1.09722
STAT2	1.36872e-28	1.56252
BST2	2.39679e-28	1.97164
PLAUR	3.37055e-28	-0.413527
CKAP4	4.5619e-28	1.3596
NADK	6.07612e-28	0.932723
JUND	7.32856e-28	-0.591358
AP5B1	8.73193e-28	0.958073
ZYX	1.55616e-27	0.7602
EGR3	1.96789e-27	0.594339
SELK	3.48664e-27	-0.834901
GCA	8.26506e-27	-0.267738
RPS25	2.68073e-26	-0.780844
DTX3L	2.73232e-26	1.1517
NUB1	3.33617e-26	1.42692
G0S2	3.71975e-26	0.28145
TYROBP	1.02598e-25	-0.194097
BTG2	1.13685e-25	0.381553
RPS15A	1.28514e-25	-0.848706
SLFN5	1.57102e-25	3.45761
ADM	1.61538e-25	0.655011
FCGR3A	1.8296e-25	0.633228
RPL21	1.95934e-25	-0.692909
XRN1	4.46368e-25	1.07637
RHOA	4.49908e-25	-0.565488
UBE2L6	1.19226e-24	1.3361
TNFRSF1B	1.94279e-24	0.524172
B4GALT5	2.19256e-24	0.980777
RPL32	2.64408e-24	-0.760014
FCER1G	3.22971e-24	0.489559
RPS14	7.53268e-24	-0.678705
STXBP2	8.08154e-24	1.14045
CEBPD	1.19056e-23	-0.495805
FOLR3	3.87209e-23	2.11596
NR4A2	4.64543e-23	-1.2345
ISG20	6.35737e-23	0.583673
LITAF	6.69406e-23	-0.253363
PML	4.34207e-22	2.27254
IFITM1	5.09057e-22	0.567508
CDC42	5.24649e-22	-0.456887
RPL11	7.62934e-22	-0.719216
RPS3	1.40415e-21	-0.948139
RPS29	1.4896e-21	-0.630507
CCDC71L	1.67749e-21	0.976652
LST1	2.04429e-21	-0.248731
CASP1	3.37469e-21	0.822889
KCNJ2	3.75652e-21	1.50789
LILRA5	4.0251e-21	1.03911
MSRB1	4.97356e-21	0.622713
CD274	6.16897e-21	2.066
RPS7	6.27369e-21	-0.864641
BCL3	7.73474e-21	0.596301
SLCO3A1	8.97894e-21	0.851528
HES4	1.72497e-20	1.77892
PRR13	1.88538e-20	0.603387
NAPA	2.26487e-20	0.966128
RPS3A	4.52681e-20	-0.852758
RPS13	4.67396e-20	-0.904046
IFI35	9.71269e-20	2.15722
RPL10	1.13214e-19	-0.681614
CXCR1	1.97109e-19	0.510234
SERPING1	1.98052e-19	2.22239
NFIL3	2.22949e-19	0.522237
CD53	2.22949e-19	0.482532
CD37	3.16201e-19	0.542211
LYPD2	3.20039e-19	-0.762966
BUD31	4.77068e-19	0.98201
RALB	4.77068e-19	0.716292
IL2RG	5.00961e-19	0.680418
NCF2	5.33379e-19	0.428167
RPS26	6.2489e-19	-0.627732
ARID5A	8.26746e-19	1.11243
GBP4	9.47507e-19	1.66941
CFL1	9.53412e-19	0.387891
SPATA13	1.28709e-18	0.781148
GBP3	1.76393e-18	2.74539
MLKL	2.03557e-18	1.19543
R3HDM4	2.04565e-18	0.512879
H2AFZ	2.23033e-18	-0.644025
BPIFA1	2.87903e-18	1.33159
LCN2	2.98284e-18	0.508416
RPL35A	3.69454e-18	-0.799408
RPS12	6.03985e-18	-0.661103
RPL19	6.93544e-18	-0.660523
CASP4	8.79546e-18	0.430605
DDX5	1.63384e-17	-0.280322
ARHGAP30	1.66045e-17	0.823073
CDC42EP3	2.07052e-17	0.593112
HCK	2.71771e-17	0.492691
PAG1	3.27642e-17	0.924553
C15orf48	3.59704e-17	0.683985
IFRD1	4.83601e-17	-0.577693
PFKFB3	7.50297e-17	0.488408
CD82	8.08648e-17	0.931774
LGALS8	1.48106e-16	1.37776
C19orf66	1.5343e-16	2.41126
RNF24	2.36462e-16	0.589829
PSMB3	2.54449e-16	-0.754693
RAB8A	3.00445e-16	0.978186
RPL23	4.1127e-16	-0.735333
C3AR1	4.15971e-16	1.58883
CTSD	4.70423e-16	0.928109
GLUL	4.99635e-16	-0.250906
CD46	7.21662e-16	-0.49559
BATF	7.90552e-16	0.947809
RPL28	2.03261e-15	-0.314083
FAM8A1	2.22654e-15	0.883496
HLA-F	2.42782e-15	0.664764
NFKB2	2.87599e-15	0.778854
RPL9	2.94414e-15	-0.751334
BACH1	3.27725e-15	0.558533
CLEC4D	3.72797e-15	1.2273
SCAF11	3.87648e-15	0.53778
DUSP1	4.00318e-15	-0.284323
CHMP5	4.01296e-15	0.716739
UBALD2	5.28297e-15	0.688642
NCF1	5.55003e-15	0.395281
TIMP1	6.26814e-15	-0.972712
BAZ1A	6.33287e-15	0.489385
RP11-326I11.3	7.75636e-15	1.10486
IL17RA	1.12529e-14	0.734614
RPLP2	1.26862e-14	-0.663573
PTEN	1.3468e-14	0.434378
CYSLTR1	1.41897e-14	1.41716
LILRB2	1.62542e-14	0.740635
OAZ1	1.67212e-14	-0.195725
DEK	1.8784e-14	0.627822
WIPF1	2.34552e-14	0.410485
RPL7A	3.6639e-14	-0.861913
SPI1	4.62185e-14	0.392604
FPR1	4.68622e-14	0.276774
PTMA	6.35862e-14	-0.511118
GNG5	6.62813e-14	0.404717
IL4R	7.96538e-14	0.766956
PROK2	1.06214e-13	0.397817
MAPK14	1.14492e-13	0.919229
ZEB2	1.21005e-13	0.874526
CFD	1.4608e-13	-1.08769
ANXA3	1.69937e-13	0.753817
HCAR2	1.8538e-13	0.46585
CORO1A	2.01515e-13	0.443738
GAPDH	2.22166e-13	0.407942
VAPA	2.45212e-13	-0.550208
BST1	2.53101e-13	1.03758
PCNX	3.00568e-13	0.654588
SECTM1	3.32695e-13	0.586398
RPS11	4.70132e-13	-0.445993
LUCAT1	7.44745e-13	-0.560183
CPPED1	7.8011e-13	-0.586463
NFE2	1.53497e-12	1.04317
RNASET2	1.58896e-12	-0.438061
KIAA1109	1.72128e-12	0.930115
JUNB	1.81081e-12	0.209899
MCTP2	2.13872e-12	0.564527
SKAP2	2.44093e-12	-0.486789
CD93	2.44093e-12	-0.847754
RHOG	2.47658e-12	0.429227
CXCL1	2.49124e-12	-0.543705
EEF1D	4.5259e-12	-0.520106
USP10	4.91458e-12	0.478172
MIR22HG	5.52972e-12	-0.930868
CR1	5.65827e-12	0.831056
XPO6	6.0437e-12	0.406885
CELF2	6.8732e-12	0.409767
REL	7.3979e-12	0.527326
GLIPR1	8.0546e-12	-0.765303
IRF9	8.2663e-12	1.4199
HNRNPA3	8.77818e-12	-0.470039
N4BP1	9.44266e-12	0.527284
CD44	1.09623e-11	0.366115
NFKB1	1.21735e-11	0.837305
NCOA7	1.51975e-11	2.37246
PARP12	1.5717e-11	2.86929
AMPD2	1.57486e-11	-1.21364
MIR24-2	1.67885e-11	-0.716299
SCO2	1.75092e-11	0.904245
CNBP	2.12661e-11	0.481021
TMEM140	2.56664e-11	1.32041
DSC2	3.00428e-11	1.14929
GRINA	3.41328e-11	0.863426
IRS2	3.48255e-11	-0.829751
SH3GLB1	4.23763e-11	0.418892
GAPT	4.39322e-11	1.27787
MIER1	6.26465e-11	0.595771
DNAJA1	6.29101e-11	0.378746
FNDC3B	6.33683e-11	0.489319
SERPINB1	8.13026e-11	0.322764
RICTOR	9.04724e-11	0.448812
CLEC2B	9.48046e-11	0.358213
CCL3	9.73752e-11	1.58489
M-hominis-p	1.03094e-10	7.91492
ARHGEF40	1.03094e-10	-0.655314
RNF149	1.11235e-10	-0.196437
MTHFS	1.34847e-10	0.727636
RPL8	1.4504e-10	-0.758191
RGS18	1.48885e-10	0.470641
RNF10	1.54446e-10	0.938738
ATP11B	1.72507e-10	0.940944
MYL12B	1.74332e-10	-0.314358
PPP4R2	1.88368e-10	0.649537
USP18	2.00618e-10	5.38745
NACA	2.06289e-10	-0.617013
COX4I1	2.08008e-10	-0.645804
BTN3A1	2.75537e-10	1.55076
PPP1R12A	2.8669e-10	0.495989
APOL2	3.04445e-10	0.97099
RPL13	3.84878e-10	-0.5582
MAP1LC3B	3.86606e-10	-0.370442
SPATS2L	4.05098e-10	2.52225
PSAP	4.74084e-10	0.417972
MOB1A	5.02861e-10	0.471757
N4BP2L2	5.05492e-10	0.604407
FCGR1A	5.26458e-10	0.827413
IER5	5.43673e-10	0.783562
RHOH	5.5784e-10	1.09263
RGL4	6.14669e-10	0.557051
TRIM25	6.45922e-10	0.380532
PIM1	6.97779e-10	1.06543
CEACAM3	7.07499e-10	0.730468
UBE2D1	7.13357e-10	0.368881
RPS23	8.16164e-10	-0.647091
LRRK2	8.3117e-10	0.33094
CD48	9.10092e-10	0.915428
NUP214	9.17219e-10	0.497422
RAB27A	9.43849e-10	0.602433
APOBR	1.12512e-09	0.757511
PGK1	1.13575e-09	-0.459574
RPS15	1.38724e-09	-0.537942
BIRC3	1.46186e-09	1.02108
TXN	1.86431e-09	0.309739
PLK3	2.04345e-09	0.586682
ICAM1	2.42257e-09	0.388531
CYBB	2.52964e-09	1.21381
CXorf21	2.59163e-09	1.97304
C5orf56	3.26966e-09	1.49245
MAP4K4	3.34253e-09	0.559516
ATF3	3.64561e-09	1.79621
GADD45B	4.30332e-09	0.38645
HOTAIRM1	4.30332e-09	-0.776395
RPL38	5.67132e-09	-0.50814
GPCPD1	6.00017e-09	-0.658281
NTNG2	6.09794e-09	1.78265
U2AF1	6.43662e-09	-0.434636
OSBPL8	6.44888e-09	-0.4509
RYBP	6.72476e-09	0.51149
DSE	7.14087e-09	0.699468
PPP1CB	7.22842e-09	-0.430922
ABCA1	7.67292e-09	0.811047
ACOT9	8.43524e-09	1.03975
PCGF5	9.6511e-09	1.41199
IL6ST	9.84381e-09	0.918429
MTPN	1.07891e-08	0.408547
PHF21A	1.19352e-08	0.758469
PET100	1.20772e-08	-0.918809
NOP10	1.23551e-08	-0.269937
TRAFD1	1.44514e-08	1.36976
CD164	1.77382e-08	0.797425
PGS1	1.85023e-08	0.549812
PVRL2	1.85853e-08	2.87183
RNF19B	2.37965e-08	0.586913
MME	2.4022e-08	0.366058
KDM2A	2.5826e-08	0.735543
PPP1R3B	2.90952e-08	0.42406
FAM45A	3.17489e-08	0.566032
RPL26	3.19929e-08	-0.686073
SP140	3.21766e-08	1.26154
FCGR1B	3.2912e-08	0.836598
FAM126B	3.40691e-08	0.524799
PLXDC2	3.56431e-08	0.836992
QPCT	3.64231e-08	0.71901
DOK3	3.64231e-08	0.647704
GABARAPL2	3.6807e-08	-0.50537
THBD	4.57386e-08	-1.15342
TLR1	4.64404e-08	0.411426
ALOX5AP	6.25786e-08	0.299163
FMNL1	6.56337e-08	0.378559
COX6B1	7.04448e-08	-0.430958
LYN	7.09808e-08	0.274614
RPL18	7.38429e-08	-0.597752
STX11	7.68011e-08	0.567704
NCF4	8.58068e-08	0.359924
RBCK1	9.019e-08	0.905983
DYSF	9.21492e-08	0.862277
TRANK1	9.26355e-08	0.63638
KMT2E	9.85231e-08	0.448602
CXCR2	1.01288e-07	0.261095
BAZ2B	1.06508e-07	0.363293
CD59	1.08536e-07	1.01484
RBM47	1.09007e-07	0.336274
CNN2	1.09957e-07	0.352371
CYTH4	1.1992e-07	0.318539
CCNI	1.20958e-07	-0.405573
NIN	1.22729e-07	0.56223
CAPZA1	1.86797e-07	0.317945
CLEC4E	1.89656e-07	0.343168
IL10RB	1.91066e-07	0.67573
ROCK1	1.96484e-07	0.411834
NASP	1.96648e-07	1.32476
RP11-468E2.4	2.00348e-07	0.975591
KIAA0040	2.16903e-07	0.660678
RAB8B	2.43563e-07	0.413098
RN7SL1	2.46757e-07	2.30389
LGALS9	2.50551e-07	1.30049
RBM39	2.57392e-07	-0.49397
RBP7	2.71222e-07	0.729299
SQSTM1	2.84538e-07	0.385596
C1GALT1	3.0161e-07	1.67411
THAP9-AS1	3.22485e-07	-1.05486
CYP4F3	3.70903e-07	0.394324
PTK2B	4.17277e-07	0.710722
PSCA	4.38661e-07	-0.863145
ABHD5	4.577e-07	-0.76875
ETS2	5.01493e-07	0.326196
AC132872.2	5.34958e-07	0.63384
GPR65	5.62324e-07	-0.267826
RASA2	6.0719e-07	0.514701
GPBP1	6.24115e-07	0.449508
KDM6B	6.74942e-07	0.279995
PFDN5	6.83488e-07	-0.437637
ALPK1	6.89579e-07	0.470408
RTP4	7.3529e-07	4.00411
PRRC2C	7.53481e-07	0.365745
JAK1	7.70105e-07	-0.41807
PHF20L1	8.75881e-07	-0.340564
USP3	9.10599e-07	0.583845
TREX1	9.17008e-07	2.5864
HSP90AA1	9.3286e-07	0.293023
AFF1	9.58356e-07	0.703051
PDLIM7	1.16379e-06	0.589211
DYNLT1	1.17006e-06	0.452166
SMG1	1.2371e-06	0.565008
USP25	1.25096e-06	1.13612
MMP25	1.32692e-06	0.353431
VCPIP1	1.34623e-06	0.93443
LGALS3	1.48205e-06	-0.590359
AGTRAP	1.60613e-06	0.672826
PRDX1	1.62238e-06	-0.643864
KLF2	1.67397e-06	0.264966
RPL24	1.67397e-06	-0.580131
TRIM5	1.68005e-06	2.05908
PCBP1	1.80455e-06	-0.285989
TIFA	1.84513e-06	1.49543
EIF1B	1.87836e-06	0.449445
PLIN3	2.041e-06	0.854853
BLOC1S1	2.13766e-06	0.592776
LCP2	2.18527e-06	0.261753
HLX	2.29904e-06	0.84093
SYF2	2.36934e-06	0.413685
ASAP1	2.51772e-06	0.446069
CCNH	2.60115e-06	-0.971285
APBB1IP	2.61281e-06	0.346834
ADAM8	2.7152e-06	0.351833
CD14	2.78264e-06	0.276109
ACTN1	2.87395e-06	0.307354
FLOT2	3.00981e-06	0.483999
CHURC1	3.35006e-06	0.517526
ODF3B	3.42454e-06	0.870725
ETV6	3.75528e-06	0.590265
NLRC5	4.32313e-06	1.12481
PLP2	4.58716e-06	1.04036
ELL2	4.61991e-06	-0.858437
SLC11A1	4.728e-06	-0.286223
MEF2A	4.75476e-06	0.984835
WTAP	5.06659e-06	0.412025
AC116366.6	5.19874e-06	0.731297
VNN3	5.20366e-06	0.390855
LIMD2	5.44097e-06	0.431071
HMGN2	5.45936e-06	0.448934
TECPR2	5.51818e-06	0.535973
CEACAM1	5.91554e-06	1.42951
NBPF10	6.42165e-06	0.798663
ASAH1	6.42165e-06	-0.432363
AGR2	6.48681e-06	-0.592918
MAFF	6.54549e-06	0.30927
ANKRD13A	6.78798e-06	0.539574
GNG2	7.49892e-06	0.567706
NABP1	7.59873e-06	0.150345
RBBP6	7.92601e-06	0.835063
TLR4	8.37832e-06	0.314087
GRN	8.41543e-06	0.641706
SMAP2	8.63575e-06	-0.227746
GPR97	8.65019e-06	0.325628
YME1L1	9.04157e-06	0.479754
PLXNC1	9.77836e-06	0.325947
PNPT1	9.91635e-06	2.44758
CHI3L1	9.97531e-06	-1.07037
ZNF276	1.00932e-05	0.426624
RPS18	1.02135e-05	-0.415336
BIN2	1.10019e-05	0.472598
LYNX1	1.1063e-05	-1.39321
OLR1	1.18554e-05	1.53681
SH3KBP1	1.24373e-05	0.402187
UBC	1.30772e-05	-0.166912
IRAK3	1.33298e-05	0.686159
RAB11FIP1	1.35166e-05	0.264917
PHIP	1.36562e-05	0.553736
IVNS1ABP	1.36779e-05	-0.178363
PTPN6	1.39265e-05	0.416505
ECE1	1.55274e-05	0.49479
CYBA	1.56147e-05	-0.169842
STAT5B	1.65578e-05	0.505987
GUK1	1.71943e-05	-0.483229
HERC6	1.77139e-05	2.75979
PPIF	1.81818e-05	0.26632
ZNF292	2.07258e-05	0.510893
STX3	2.1008e-05	0.330473
VAMP5	2.13749e-05	1.24505
AKAP9	2.16774e-05	0.741725
ATP5L	2.18613e-05	-0.446734
GOLGB1	2.29779e-05	0.564647
AKNA	2.33373e-05	0.66693
STK17A	2.35175e-05	0.483492
TSC22D3	2.35455e-05	-0.321459
NDUFA1	2.49268e-05	-0.440057
C6orf62	2.60236e-05	0.399658
SORL1	2.71302e-05	-0.193488
UGCG	3.03922e-05	0.917691
MLLT6	3.08388e-05	0.970324
C10orf54	3.11198e-05	0.302586
RAD21	3.19141e-05	0.40875
TMEM154	3.21772e-05	0.237426
EIF1AY	3.31876e-05	-0.820618
SLPI	3.32785e-05	-0.440656
CASS4	3.33129e-05	-1.03833
JUN	3.3386e-05	1.17428
RP11-1143G9.4	3.44848e-05	0.849766
NDUFA2	3.55422e-05	-0.727629
RPS6	3.62245e-05	-0.458371
PRKAR1A	3.91078e-05	-0.379572
SON	4.00154e-05	-0.412628
UNC93B1	4.21785e-05	1.54867
ZDHHC18	4.30928e-05	0.329231
BRI3	4.34139e-05	0.24794
HIST2H2AA3	4.36728e-05	-0.793848
CEP63	4.49295e-05	0.537281
EML4	4.54596e-05	0.63272
WAC	4.7891e-05	0.357727
TNFRSF10C	4.91252e-05	-0.250181
STAT3	5.00782e-05	0.241924
SLA	5.24133e-05	0.254662
CSF2RB	5.73931e-05	0.244972
ATP6V1G1	6.20117e-05	-0.377435
SERINC1	7.06687e-05	0.332426
MIA3	7.84114e-05	0.988864
SNX20	7.86899e-05	1.20647
TRIP12	7.95608e-05	0.554043
MSL3	8.23037e-05	0.652779
PADI2	8.37108e-05	0.734758
DOCK8	8.76888e-05	0.2794
CAMP	8.80629e-05	1.17034
ATP13A3	9.13984e-05	-1.02391
RPL27A	9.24168e-05	-0.358644
MIR142	9.36316e-05	0.355812
RPS8	0.000101022	-0.449521
RAC1	0.000107448	-0.241207
LSP1	0.000109567	-0.171841
RGS19	0.000110804	0.537006
ANKRD12	0.000112765	0.270497
RNF145	0.000119416	0.500926
SLC16A3	0.00012052	0.265682
RELA	0.000121948	0.675149
PPP1R15B	0.000125733	0.323637
TMEM66	0.000135746	-0.469974
FAM46A	0.00013587	1.86222
TMBIM6	0.000139286	-0.305154
RALBP1	0.000146416	0.321036
S100P	0.000149869	-0.100034
MYD88	0.000161421	0.405815
MAP3K1	0.000162683	0.730315
RASSF2	0.000166332	0.343358
TRIM21	0.000176487	1.27637
USB1	0.000181171	0.867059
PURB	0.000185745	-0.660568
ACTR2	0.00018929	-0.211587
RPL6	0.000191557	-0.535884
RPL14	0.000199979	-0.558645
PSMA7	0.000214728	-0.463244
MTF1	0.000215246	1.23833
RPL37A	0.000216144	-0.432548
MAN1A2	0.000219561	1.2748
PRELID1	0.000230447	-0.374574
KCNJ15	0.00023232	0.288581
MAP3K8	0.000234785	-0.573344
CLIP1	0.000235475	0.677019
SBNO2	0.000237172	0.281497
FPR2	0.000239526	0.230484
PDE4B	0.000241011	-0.17007
SOCS3	0.000253608	0.222126
BTN3A2	0.0002541	1.26725
ATXN7	0.000255677	0.454075
C17orf62	0.000257405	0.684216
ATP6V1C1	0.00028164	0.727387
CKLF	0.000281785	0.235569
TAP2.1	0.000289874	1.0137
PXN	0.000289874	0.426573
RPS10	0.000292454	-0.836304
ATP5I	0.000300497	-0.549537
PHC2	0.000302943	0.37953
WDFY3	0.000309556	0.417471
KIF1B	0.000310124	0.770809
RTN4	0.000310511	0.266694
DDAH2	0.000310558	0.951482
ZNF267	0.000335691	0.296257
IQSEC1	0.000345977	0.404964
BATF2	0.000351629	3.17996
IFI30	0.000355264	0.63513
TAPBP	0.000364692	0.256309
PSMB9	0.000367275	0.222161
TLR2	0.000369718	0.254536
METTL9	0.000370412	0.625809
TRIM69	0.000384939	0.797847
GABARAPL1	0.000386946	-0.578218
FLOT1	0.000404803	0.290194
LRG1	0.000406238	0.208764
ANXA2R	0.000416893	3.38559
FAM192A	0.000423209	1.14892
RPL23A	0.000426374	-0.580969
FERMT3	0.000430263	0.460818
CLIC1	0.000446296	-0.127503
SERPINB9	0.000458175	0.723778
GSTP1	0.000462237	-0.534991
RRBP1	0.000484572	0.95217
DAZAP2	0.000484572	0.224105
PRDM1	0.000495851	1.29799
CHMP2B	0.000503036	0.451001
PTPN2	0.000503861	0.765923
SELPLG	0.000506032	0.365929
SAA2	0.00051534	0.99977
PPP4C	0.000526738	-0.636371
RPL29	0.000544146	-0.477141
TMEM165	0.000547563	0.794847
ALPL	0.000547563	0.321623
KRT19	0.000547563	-0.529212
SLU7	0.000556388	0.509247
PTPN12	0.000559773	0.355184
RAB5A	0.000561572	0.31335
ADD3	0.000605101	0.683345
UBA6	0.000627867	0.778311
AZI2	0.000656543	1.49143
PARP10	0.0007069	1.9884
ACTR3	0.000741955	0.211897
RPS21	0.000773958	-0.563389
EMR3	0.000782665	-0.878667
CRK	0.00079349	0.379801
EXOSC4	0.000797459	0.953076
TUBA4A	0.000806099	-0.744696
GCH1	0.000836401	1.60911
CHMP4B	0.000854257	0.493465
PPM1K	0.000898271	2.73525
BEST1	0.000936423	0.351927
CREBBP	0.000995153	0.385782
GYG1	0.00106359	0.854745
CHD4	0.0011587	0.48671
CREM	0.00119124	0.220615
SUPT4H1	0.00125097	0.374572
BBX	0.00130995	0.917212
ZNF200	0.00141779	0.436916
UQCR11.1	0.00145707	-0.340515
HEBP2	0.00147519	0.300703
DDX3X	0.00147614	0.202371
CLEC7A	0.00148188	0.197062
LIMS1	0.0015788	0.608474
BPIFB1	0.00160145	-1.0402
SAP18	0.00162594	-0.503692
CD74	0.00166167	0.316766
PRRG4	0.00166671	1.10828
CTB-61M7.2	0.00168109	0.229778
KMT2E-AS1	0.00171839	0.996148
C14orf2	0.00175332	-0.46217
EVI2A	0.0017751	0.287845
ABHD2	0.00178433	-0.469867
BIRC2	0.00185977	0.459104
B3GNT5	0.00190426	0.213348
CTA-384D8.34	0.0019593	0.404032
IFI27	0.00203281	0.542084
NRD1	0.00203281	0.299846
NCOA2	0.00220467	0.500732
BNIP2	0.00221702	0.393116
ITSN2	0.0022202	0.490003
GNB4	0.00230873	1.15656
MAX	0.00231155	0.531009
SEMA4D	0.00232645	0.386807
C20orf24	0.00249555	0.360281
DUSP6	0.00251741	0.383303
TOMM7	0.00253436	-0.56746
NAGK	0.00257077	0.635184
XRN2	0.00262983	-0.516726
INPP5D	0.00265806	0.974934
CNIH4	0.00265806	0.78662
CEP19	0.00275641	0.854362
ARHGAP26	0.00277772	0.221982
KIAA0319L	0.0028255	1.24815
MSL1	0.00287577	0.281334
ICAM4	0.00289061	1.33917
TPP1	0.00297895	0.961207
FCGRT	0.00304331	-0.383515
SERINC3	0.00304331	-0.504983
FOXO3	0.00333248	-0.451522
RPS2	0.00341972	-0.291445
ALDH1A1	0.00342278	-0.823327
PSEN1	0.00352082	0.536418
DHX36	0.0035383	0.714206
TRIM56	0.00357893	1.48894
APOL1	0.00357893	1.06062
EMR2	0.0036179	0.254357
FGL2	0.00365632	-0.280999
MGEA5	0.0037241	0.312815
ALDH3A1	0.00384161	-0.72841
FRMD4B	0.00401404	0.429416
JAK2	0.00402334	1.06329
GNAQ	0.00403887	-0.498727
SBF2	0.00426743	0.517669
RPL12	0.00434877	-0.379951
LRP10	0.00442863	0.20381
UBE2B	0.00449918	-0.112885
PATL1	0.00460074	1.04875
GPX4	0.00471638	-0.665309
ADRBK1	0.00474735	0.428547
MACF1	0.00479091	0.944664
GPR155	0.00479499	0.423641
UBN1	0.00479507	0.3969
RSBN1	0.00482683	0.788087
SNX18	0.00486687	0.521619
PPP2R5A	0.00487719	0.730957
VPS37B	0.00488766	-0.530778
LAMP2	0.0049501	0.21988
RPS4X	0.0049501	-0.516364
IFNGR2	0.00533169	0.334787
TRMT112	0.00536712	-0.690735
SUB1	0.00558691	-0.289247
KAT6A	0.00564446	0.308713
BTN2A1	0.00566387	0.745553
ZNHIT1	0.00570484	0.502241
ABI1	0.00579927	0.422896
KRAS	0.00589655	-0.602842
HN1	0.0060318	0.187882
RPS16	0.0062064	-0.283909
RPL13A	0.00650546	-0.279877
KRT23	0.00654185	0.480985
GPR84	0.0065954	2.14261
PCF11	0.0065954	0.260473
AKAP13	0.00665088	0.263878
RAB1A	0.00666324	0.328008
SRP14	0.00683577	-0.274755
UPP1	0.00703767	0.795486
EGR2	0.00722083	0.72074
PCBP2	0.00746849	-0.40815
MR1	0.00754127	0.905091
CXCR4	0.00767623	-0.302773
ERI1	0.00770685	-0.752441
SP140L	0.00771794	1.82892
C4orf3	0.00783313	0.17801
CAMK1D	0.00816377	-0.736398
MMP9	0.00828353	0.659121
TNFSF14	0.00833381	0.800943
HIVEP2	0.00872495	0.678947
MAML2	0.00878149	0.687169
GRB2	0.00894606	0.200132
ANKRD11	0.00895018	0.322986
CCNY	0.00903792	-0.837357
PLBD1	0.00916733	-0.660521
GNB2	0.00924742	0.200398
SH3BGRL	0.00930016	-0.645274
HSPA6	0.00950767	0.296242
ANKRD22	0.00981158	1.60472
DMXL2	0.00985411	0.499819
KDM5A	0.00985483	0.347434
HIST1H2BC	0.0103016	0.470994
RPL27	0.0106215	-0.444899
PTAFR	0.010971	0.261951
ST8SIA4	0.0111416	0.255561
RPL36AL	0.0111416	-0.272929
RB1CC1	0.0111798	0.25463
BPTF	0.0113231	0.491893
LYST	0.011353	-0.197044
PARP8	0.0113862	0.28964
LINC00528	0.0117605	0.616607
LBR	0.0118962	-0.303817
MBOAT7	0.0122183	-0.131797
CXCL10	0.0126502	3.8036
LPCAT1	0.0126799	-0.521391
SAA1	0.012925	0.368924
CBX3	0.0131905	0.343854
PIGR	0.0134928	-0.4709
PRDM2	0.0136071	0.601307
CTD-2521M24.9	0.0136098	2.32897
PKM	0.0140105	0.796531
RERE	0.0141773	0.519065
RAB31	0.0141773	0.222362
PREX1	0.0141773	0.200304
CD83	0.0142672	0.424048
IFNGR1	0.0147821	-0.288873
SQRDL	0.0154963	0.455955
VPS9D1	0.0157639	0.271367
GPSM3	0.0163275	0.18747
ENTPD1	0.0166616	0.3028
SRSF5	0.0171012	-0.264343
DYNLRB1	0.0176721	0.618112
C15orf39	0.0177458	0.471304
RPL7	0.018003	-0.447229
RP11-83A24.2	0.0181833	0.913295
RNF144B	0.0182151	0.631225
MBNL1	0.0189966	0.218499
RASGRP4	0.0189996	0.506573
RAP2C	0.0190107	0.672982
FLI1	0.0190158	0.676383
RC3H1	0.0191074	0.350141
UTRN	0.0192219	0.615442
LILRA6	0.0194014	1.16268
IRF2	0.0196362	0.214958
CAT	0.0201699	-0.878193
LMO2	0.0202197	1.06139
WBP2	0.0203514	0.298658
RPL22	0.0209098	-0.589866
POLR2L	0.0212502	-0.929885
NBEAL2	0.0213327	0.481763
EIF3K	0.0223305	-0.671282
RTN3	0.0224711	0.198274
HIVEP1	0.0226107	0.514334
NFAT5	0.0226107	0.429697
MAP3K11	0.0233088	0.389195
EIF4E3	0.0239997	0.513177
PLEKHO2	0.0239997	0.441217
DENND3	0.0243402	0.273217
IDS	0.0244481	-0.269558
NSUN6	0.0248389	0.334376
ARPC5	0.0259229	0.179837
METRNL	0.0264842	-0.635403
IFNAR1	0.0265276	0.191478
PADI4	0.0265827	0.742639
TLR8	0.0274899	0.38754
CTDSPL	0.0278649	2.26836
CYLD	0.0278649	0.244338
NDEL1	0.0290582	-0.41163
COX7A2	0.029305	-0.329461
DDIT4	0.030076	-0.385886
S1PR4	0.0310942	0.473992
FAM133B	0.0317434	-0.297063
SOCS1	0.0324252	1.82124
JAK3	0.0325281	0.342352
TDRD7	0.0331245	1.93173
IL18RAP	0.0331451	0.373204
JOSD1	0.0333831	-0.301348
MLTK	0.0340156	1.17617
RPL18A	0.0340926	-0.312711
FMR1	0.0341887	0.637853
IGF2R	0.0343112	-0.294695
SPPL2A	0.0347516	0.822365
PIM3	0.0348142	0.24779
CREBRF	0.0349081	0.168663
NT5C2	0.0352787	0.335638
SOS2	0.0353256	0.384724
STK17B	0.0355429	0.165358
EMB	0.0357597	0.515112
SLC45A4	0.0362914	-0.622807
MAP2K3	0.0371796	0.17929
GNAI3	0.0373111	-0.32688
SSB	0.0375717	1.34328
TAX1BP1	0.0376023	-0.280499
MB21D1	0.0376852	1.44527
RIPK1	0.0380561	0.960568
PSMB8	0.0383627	0.198815
CD302	0.0383627	-0.627832
SYNE1	0.0386262	1.53075
SLC9A3R1	0.038628	0.377305
ITGAM	0.0388201	0.560502
ITGB2	0.0389414	-0.292929
USP8	0.0393262	0.408692
AGRN	0.0397168	2.831
KDM7A	0.0401376	0.537886
XIAP	0.0401668	0.507611
UBE2J1	0.0402158	0.360111
HDAC4	0.0406247	0.84187
RPL36	0.0412598	-0.365372
SNX10	0.0421402	0.173491
NR3C1	0.0425019	0.261288
LYSMD2	0.0425598	0.328077
ORAI2	0.0428804	0.362519
TP53INP2	0.0428804	-0.676733
HERPUD1	0.0429934	-0.604851
UQCRH	0.0430977	-0.940262
PNPLA8	0.0436104	-0.26287
KB-1507C5.4	0.044071	1.36102
HMHA1	0.044071	0.45504
CD58	0.044071	0.344788
FGD3	0.0444276	0.426523
PTPLAD2	0.0445718	0.683188
RPS6KA1	0.0448415	0.348105
COL18A1	0.0454792	0.937404
DHX58	0.0456242	3.14788
LMO4	0.0457149	0.68828
PRKCB	0.0473583	0.240532
IL18R1	0.0476218	0.920119
LYRM1	0.0476218	0.698182
AFF4	0.047762	0.307359
RP11-701P16.2	0.0497398	0.335455

### Sheet: DEG pos children vs pos adults
Differentially expressed genes in SARS-CoV-2 positive children (n=24) compared to SARS-CoV-2 positive adults (n=21)
Gene name	adjusted p-value	FC*
IFITM3	1.92278e-193	-1.67283
ZFP36L1	3.25063e-166	2.17828
ZFP36	1.17412e-148	2.13348
IL1B	2.05603e-121	2.42858
FOS	4.19359e-95	1.57353
NFKBIZ	2.41836e-92	2.11224
FCGR3B	7.72786e-91	1.37421
NFKBIA	2.30193e-88	1.89648
CD55	1.20726e-87	1.74583
TNFAIP3	4.0906e-83	2.05492
BTG2	4.83816e-82	1.64761
NAMPT	5.36188e-82	0.766127
NEAT1	1.39507e-80	0.94264
FOSB	1.27117e-77	2.77394
TMSB10	5.56118e-68	-1.0829
DUSP1	3.96024e-63	1.37719
H-influenzae-p	6.10359e-63	5.51542
LY6E	8.07841e-55	-1.03102
H-influenzae-m	1.6472e-50	4.72829
SOD2	1.77142e-50	0.618088
IFITM1	7.1077e-49	-1.69745
IL1RN	7.13677e-49	1.40378
JUNB	8.44364e-47	1.02133
EGR1	1.80549e-46	1.4841
ACTB	9.89238e-46	0.611392
FFAR2	3.55988e-45	1.23142
TPM4	6.06448e-44	1.46548
G0S2	9.7894e-44	0.972003
LCN2	3.8165e-43	1.90868
CD44	4.27942e-43	1.72563
IER2	9.34326e-42	0.915018
CEBPB	1.7484e-39	1.16872
ISG15	2.61084e-38	-0.984531
IER3	6.89489e-38	1.37057
HCAR3	9.74416e-38	1.52489
IL8	1.09305e-35	1.30793
MIDN	1.33983e-35	1.35567
FAM129A	1.49778e-35	1.31741
VMP1	2.59089e-35	1.18732
LRG1	4.24542e-35	1.4305
KLF2	4.32425e-35	1.42325
CCNL1	1.58271e-34	1.18233
CFLAR	7.86022e-34	1.26864
SERPINB1	1.13968e-33	1.15295
SARS-CoV-2-p	2.21292e-32	-3.48098
SOCS3	2.22229e-32	1.41799
VNN2	4.37966e-32	1.32463
LYZ	2.11591e-31	1.66677
TRIB1	4.40466e-31	1.31943
LRRFIP1	5.62522e-31	1.35459
PPP1R15A	9.6076e-31	1.16788
IFITM2	1.39818e-30	-0.134394
JMJD1C	3.985e-30	1.23194
MT2A	8.28374e-30	-1.29948
CTSS	3.94015e-28	1.02801
EGR3	4.41955e-28	1.35455
TAGAP	5.33504e-27	1.28379
CFL1	8.04205e-27	1.04826
LIMK2	3.98042e-26	1.16653
LILRB3	2.36192e-25	1.36127
SORL1	7.82674e-25	1.1868
GCA	7.82674e-25	0.967534
CFD	8.43051e-25	-2.23642
CLEC2B	1.71867e-24	-0.926516
ACTR3	5.81357e-24	1.10016
BASP1	5.81357e-24	0.979526
MCL1	5.81357e-24	0.952928
STEAP4	1.05716e-23	1.23315
IQGAP1	5.91791e-22	1.11005
CSF2RB	3.01506e-21	1.10641
NABP1	5.99437e-21	0.838234
CYTH4	1.32189e-20	1.20867
7SK.2	4.06632e-20	1.03148
MYL12A	5.2095e-20	-0.718565
MTRNR2L12	7.64918e-20	-0.852692
CPEB4	4.70037e-19	1.1245
KDM6B	4.70037e-19	0.975577
IDI1	6.82308e-19	1.63321
NFIL3	7.48205e-19	1.13268
ACTN1	1.19092e-18	1.25952
HCAR2	1.97616e-18	1.234
TREM1	2.74809e-18	0.926901
COTL1	4.45724e-18	0.955856
ICAM1	6.07183e-18	1.28387
MME	8.84933e-18	1.24852
PFKFB3	8.89616e-18	1.10769
HES4	1.07238e-17	-1.86085
LST1	2.05929e-17	0.818414
CTB-61M7.2	2.32558e-17	1.26164
CD14	8.93722e-17	1.02456
SLC11A1	2.32599e-16	1.07474
MT-CO2	2.55012e-16	-0.488204
ARHGDIB	2.58261e-16	1.07147
PTPRE	2.79667e-16	0.878864
ARL5B	3.21672e-16	1.30618
FCGR2A	3.76199e-16	0.828766
UBE2D3	7.32756e-16	0.831247
NCOA4	7.70676e-16	1.46568
HNRNPA2B1	8.58533e-16	0.935392
FCGR3A	9.02975e-16	1.08273
HSP90AA1	1.04043e-15	0.987601
PNPLA8	3.16221e-15	1.60302
RBM47	3.17169e-15	1.06985
IRF1	3.47229e-15	0.733342
LAP3	5.07833e-15	1.6577
R3HDM4	8.19565e-15	0.992878
S100A11	8.54261e-15	-0.209747
ACSL1	8.65468e-15	0.842686
TKT	1.03838e-14	1.42165
PLEK	1.76782e-14	0.709695
BOD1L1	2.20918e-14	1.02286
RAC1	5.47268e-14	0.954194
ACTR2	6.51031e-14	0.918966
MMP25	6.74597e-14	1.26623
ADAR	7.92973e-14	0.900381
CD97	8.35731e-14	1.08677
MT-CO1	9.20765e-14	-0.528115
RNF149	2.51874e-13	0.731472
TSC22D3	2.57441e-13	1.14309
GK	3.13588e-13	0.853713
FPR2	3.69829e-13	0.842321
STAT3	4.41106e-13	0.829566
CELF2	4.89291e-13	0.947853
PAK2	5.7253e-13	0.930194
TAGLN2	6.27474e-13	0.850258
FTH1	7.45982e-13	-0.225781
CST7	9.58023e-13	1.48769
PGK1	1.35371e-12	1.23825
CAP1	1.52647e-12	0.797814
BCL6	2.12912e-12	0.909223
LYN	2.34685e-12	0.779871
TUBA1A	2.42681e-12	0.791113
CSRNP1	2.46838e-12	0.855167
ISG20	2.61154e-12	-0.724806
B3GNT5	2.75293e-12	1.13931
CSF3R	2.75293e-12	0.583448
PTPRC	2.85544e-12	0.705215
LRP10	2.9561e-12	0.90188
RHOG	3.77855e-12	0.920473
OAZ1	5.11533e-12	0.758681
ARPC2	5.35258e-12	0.759323
VIM	5.7868e-12	0.933467
AQP9	6.64623e-12	0.723092
LINC00936	7.33073e-12	0.870924
AMICA1	8.32944e-12	0.910238
ETS2	9.1173e-12	0.929952
RTN4	9.42785e-12	1.05481
DAZAP2	1.17705e-11	0.822631
SH3BGRL3	1.53578e-11	0.767862
CPD	2.06983e-11	0.860114
SNX10	2.62696e-11	0.946655
SLC2A3	3.77862e-11	0.735372
GLUL	3.92334e-11	0.691228
GBP2	4.00737e-11	0.764844
TLE3	4.16501e-11	0.95205
FCER1G	4.38834e-11	-0.528953
RHOA	5.23986e-11	0.874619
CNN2	5.51378e-11	0.897573
PSAP	5.58042e-11	0.940608
RYBP	5.63247e-11	1.33699
WIPF1	5.98538e-11	0.765669
HNRNPU	6.17794e-11	1.16078
LRRK2	6.54125e-11	0.751391
HCK	8.11967e-11	0.823328
IL1R2	9.62435e-11	0.90697
ADM	1.49231e-10	0.871034
GPR97	1.50124e-10	1.03922
SSH2	1.50373e-10	1.13447
DHRS7	1.98028e-10	1.37287
OSM	2.17956e-10	0.856647
B4GALT5	2.23498e-10	1.3708
PPP1CB	2.4372e-10	0.999006
NUMB	3.49497e-10	0.801876
MT-CYB	3.66796e-10	-0.359275
TLR4	3.72021e-10	0.970546
CDA	3.78856e-10	0.878077
JUND	4.18539e-10	0.829927
FAM133B	4.26645e-10	1.12102
RTN3	5.61859e-10	0.934539
RALBP1	6.82861e-10	1.2593
SLCO3A1	1.01496e-09	1.2522
MBOAT7	1.07715e-09	0.731097
CMTM6	1.12748e-09	0.742809
XPO6	1.22068e-09	0.780498
CD46	1.52386e-09	0.878276
SDCBP	1.82402e-09	0.680571
PCBP1	1.89031e-09	0.780299
TET2	2.27946e-09	0.807583
LCP1	2.27946e-09	0.680667
LMNB1	2.39604e-09	0.776141
SRGN	2.74761e-09	0.31425
SBNO2	3.20016e-09	1.04352
RAB11FIP1	3.22078e-09	0.735096
SMAP2	3.3245e-09	0.711193
CREB5	4.49792e-09	0.921589
FOLR3	4.69812e-09	3.69549
N4BP1	5.29254e-09	1.02107
HCLS1	5.62476e-09	0.769117
PLXNC1	5.676e-09	0.915118
ELOVL5	6.08204e-09	1.21676
HN1	6.33577e-09	0.768131
CD53	7.18168e-09	0.70587
PNRC1	7.18168e-09	0.57062
TPT1	8.21097e-09	0.611936
IDS	1.14692e-08	1.04744
PRRC2C	1.1506e-08	0.926036
LAMP2	1.15866e-08	0.849048
PLK3	1.26956e-08	1.33882
JAK1	1.54301e-08	1.02881
IL1RAP	1.6101e-08	1.11008
DAPP1	1.77552e-08	0.813683
PPP1R15B	1.80697e-08	1.10745
PROK2	1.84215e-08	0.640997
MYADM	1.93129e-08	1.17752
MCTP2	1.93129e-08	1.04508
DDX5	1.94902e-08	0.651595
RPS16	1.97874e-08	1.0136
GNB2	2.09004e-08	0.793788
ARHGEF40	2.35942e-08	1.60374
PTGS2	2.48478e-08	0.618153
MYH9	2.74089e-08	1.01553
S100A4	3.31145e-08	0.60116
GNAI2	3.37029e-08	0.675947
TNFRSF10C	3.40758e-08	0.72039
PCNX	4.86942e-08	1.10832
CCL4	4.99355e-08	1.65915
H3F3B	5.36669e-08	-0.135201
RPS11	5.55983e-08	0.779684
PICALM	5.93304e-08	0.820527
PTAFR	6.3055e-08	1.10404
IFNAR1	6.46073e-08	0.830592
LITAF	6.4951e-08	0.431853
GNAS	6.54318e-08	1.16836
PFN1	7.86098e-08	0.648557
RALB	7.91217e-08	0.919098
FAM126B	8.5894e-08	1.22061
MBNL1	1.05911e-07	1.14851
HMGB1	1.08389e-07	0.727578
RBPJ	1.33143e-07	1.13139
DSC2	1.35491e-07	2.83374
EHD1	1.54226e-07	0.949443
MEGF9	1.56304e-07	1.08546
DDX3Y	1.63559e-07	5.33203
CHSY1	1.64917e-07	0.959428
ARHGAP26	1.65102e-07	0.811848
PELI1	2.05277e-07	0.643397
CPPED1	2.08917e-07	1.01032
KIAA0226L	2.14452e-07	1.28711
IRF7	2.23562e-07	-0.855562
GBP5	2.33994e-07	-0.675755
DSE	2.42599e-07	1.62488
CCPG1	2.50864e-07	0.920776
NFKB1	2.52073e-07	1.60162
MARCKS	2.86551e-07	0.572375
PTBP3	3.36516e-07	0.860185
FOSL2	3.46994e-07	0.73183
IL4R	3.81973e-07	1.19381
SPATA13	3.90118e-07	1.00807
RAB27A	3.94608e-07	1.16548
MAP3K2	4.0791e-07	0.905491
CREM	4.23157e-07	-0.778302
RICTOR	4.27772e-07	0.793144
RB1CC1	4.46882e-07	1.14983
LCP2	4.46882e-07	0.598515
PPP1R12A	4.47156e-07	0.900957
NBN	5.41622e-07	0.756051
RP11-290F20.3	5.41896e-07	0.7115
BTG1	5.42581e-07	-0.409515
TPM3	5.49537e-07	0.616373
SAA1	5.58367e-07	2.14897
RNF130	5.7618e-07	1.01618
BCLAF1	6.03349e-07	1.03779
PHF20L1	6.78319e-07	0.689468
DDX3X	7.37701e-07	0.605377
DDX21	7.5397e-07	0.900966
ALPL	7.63669e-07	1.03375
CAST	7.84051e-07	1.0163
FMNL1	8.70368e-07	0.749945
DOCK5	9.00226e-07	0.856345
GRB2	9.21246e-07	0.681997
CMTM2	1.00595e-06	0.574124
SAMSN1	1.2483e-06	0.586865
MT-ND4L	1.30665e-06	-0.69976
MAP4K4	1.46069e-06	1.02122
ANKRD12	1.47561e-06	0.690908
HSD17B11	1.49359e-06	0.86479
LSP1	1.59236e-06	0.596633
SERPINA1	1.60277e-06	0.594851
UBL5	1.6828e-06	0.692726
NFKB2	1.87283e-06	1.0833
PRKAR1A	2.06572e-06	0.860563
MYO1F	2.34546e-06	0.605631
SKIL	2.39853e-06	0.773457
RAB5A	2.42105e-06	0.965719
CHD1	2.42837e-06	0.602804
YWHAZ	2.49004e-06	0.567336
AP5B1	2.74148e-06	0.837065
ICAM3	3.34914e-06	0.73317
QKI	3.37533e-06	0.896783
SH3KBP1	3.45326e-06	0.967306
PHC2	3.57067e-06	1.1689
ANP32A	3.58839e-06	0.573238
HNRNPC	3.81576e-06	0.677554
MAFF	3.97774e-06	0.701763
ARPC1B	4.16411e-06	0.600651
PIM3	5.44113e-06	1.12125
HNRNPK	5.48264e-06	0.68618
LILRB2	5.85395e-06	0.961371
PIK3AP1	5.95101e-06	0.873788
ABTB1	5.95101e-06	0.852368
PTP4A2	5.95101e-06	0.819352
HIF1A	6.20913e-06	0.554104
SLA	6.7382e-06	0.582856
HLA-C	7.27345e-06	-0.136402
BAZ1A	7.68792e-06	0.610162
MTRNR2L8	8.03095e-06	0.59115
PDE4B	8.21542e-06	0.545012
CKAP4	8.65929e-06	1.12822
IFIT1	8.65929e-06	-0.441567
RASSF2	9.12369e-06	0.852551
ARHGAP30	1.11564e-05	0.927897
ARID4B	1.20149e-05	0.592733
CRK	1.2128e-05	1.16321
NCF2	1.23471e-05	0.548407
PPIF	1.28479e-05	0.620796
STXBP2	1.31629e-05	1.02484
WSB1	1.31629e-05	0.539676
ROCK1	1.33558e-05	0.73659
PPP1R3B	1.39093e-05	0.735612
MGAM	1.45375e-05	1.29579
FKBP1A	1.46476e-05	0.945448
PREX1	1.56549e-05	0.615833
CDC42EP3	1.61249e-05	0.658027
MSN	1.61317e-05	0.779989
ANXA11	1.98259e-05	0.93417
ARRB2	2.02909e-05	0.563497
CXCR1	2.21899e-05	0.553149
BPIFA1	2.3273e-05	1.48291
IL17RA	2.68497e-05	0.866406
FLOT2	2.71726e-05	0.982237
PPP3CA	2.85068e-05	1.25037
RAC2	3.10508e-05	0.533581
IFNGR1	3.31984e-05	0.778682
ZYX	3.55693e-05	0.608557
STAT5B	3.73711e-05	1.13992
TXNIP	3.79874e-05	-0.174429
ZEB2	4.02961e-05	1.07339
RASSF5	4.02961e-05	0.718247
SLC43A2	4.07378e-05	1.08476
REL	4.38557e-05	0.698789
KIAA1551	4.78801e-05	0.503655
BATF	4.89857e-05	1.04269
DDX17	4.93991e-05	0.572437
CALM1	4.93991e-05	0.559405
BCL3	5.06752e-05	0.565871
MED13L	5.30015e-05	0.970778
PPP1R18	5.66003e-05	0.631561
FPR1	5.74922e-05	0.454545
KLF6	5.87426e-05	0.521536
CARD16	6.23143e-05	-0.455158
TNFRSF1A	6.88555e-05	0.671463
MXD1	6.88752e-05	0.543347
ARID5A	7.37597e-05	1.03123
FAM49B	7.37597e-05	0.520957
VASP	7.58759e-05	0.530344
RAB21	8.00141e-05	1.08775
CXCR2	8.16129e-05	0.506686
CCNI	8.52831e-05	0.640671
DENND5A	8.67142e-05	1.18419
RPL28	8.67142e-05	-0.333973
SGK1	9.31314e-05	0.892461
S100A8	9.48758e-05	-0.205694
ASAP1	0.000103096	0.795362
WTAP	0.000108703	0.795559
DOK3	0.000111943	1.00847
DOCK8	0.00011729	0.589632
TECPR2	0.000122614	1.06873
ALOX5AP	0.000123723	-0.326067
MAPK1	0.000124943	1.43977
MBP	0.000140623	0.534636
NCOA1	0.000144863	0.920216
MT-ND4	0.000149606	-0.125355
LDHA	0.000162162	1.36901
GNB1	0.000166941	0.909125
CAPZB	0.000169532	0.664733
IER5	0.000172639	1.14707
AKAP13	0.000195467	0.737633
CD82	0.000199269	0.865803
FGL2	0.000224144	0.652643
GPCPD1	0.0002375	1.03592
SERF2	0.000253385	0.490194
BACH1	0.000254025	0.58815
BIN2	0.000259423	0.890778
FNDC3B	0.000266934	0.630447
APLP2	0.000268411	0.822786
LAPTM5	0.000268826	0.513352
IL6R	0.000274463	0.977954
CORO1A	0.000313965	0.505894
MAP2K3	0.00032625	0.599747
BAZ2B	0.000340723	0.557342
CYP4F3	0.000343625	0.606509
ATP2B1	0.000346736	0.567295
STX11	0.00035061	0.90862
PYGL	0.000374157	0.958231
KAT6A	0.000394655	0.894555
RBP7	0.000448018	1.21931
MTPN	0.000451804	0.566232
RPLP1	0.000473382	-0.464913
SF3B1	0.00048142	0.791466
TYMP	0.000491301	0.480088
FAM45A	0.000493602	0.840897
CREBBP	0.000496492	0.952619
PLIN5	0.000520327	1.4814
IVNS1ABP	0.000522081	0.473313
PTEN	0.000544796	0.470955
KPNB1	0.000554524	0.537358
ZNF276	0.000573218	0.773173
SERINC1	0.000574054	0.620001
HNRNPA3	0.000587407	0.547303
CR1	0.000588861	0.908182
IL6ST	0.000633987	1.53158
TALDO1	0.000670817	0.477903
OAS3	0.000694955	0.639212
EXOSC4	0.000695272	-1.43893
CD93	0.00071857	1.52683
GNAQ	0.00071857	1.29821
TGOLN2	0.000728284	1.0337
RNF24	0.000728284	0.543365
ARHGAP9	0.000741172	0.961436
LTB	0.000744933	0.535349
RPL27A	0.000773959	0.662163
ZFP36L2	0.000793386	1.02473
ANXA3	0.00080985	0.767118
PPP4R2	0.000846463	0.758448
TMEM154	0.000846463	0.484279
TNFSF13B	0.000872341	0.46243
DEK	0.000876698	0.607574
NOTCH1	0.000899059	1.10165
WDFY3	0.000934033	0.940407
LGALS8	0.000955336	1.18058
SNX18	0.000970374	1.54323
GPR155	0.000976662	1.30554
HSPA5	0.000976662	1.19357
HLA-F	0.00100793	0.605419
KIAA0247	0.00101397	0.852741
IFIT5	0.00105177	0.603829
VAPA	0.00108577	0.584018
CREBRF	0.00108578	0.532564
WAC	0.00110091	0.655522
FLOT1	0.00110613	0.584276
PCF11	0.00117243	0.693096
RAB31	0.00129388	0.573928
TNFRSF1B	0.00136898	0.45523
U2AF1	0.00140655	0.503365
NLRP1	0.00141124	1.50596
LYST	0.00142396	0.466363
CAPZA2	0.0014249	0.588125
RAB1A	0.00144385	0.838327
GTF2I	0.00156838	1.20019
SRPK2	0.00156838	1.07495
YWHAB	0.00157636	0.523769
TAPBP	0.00161714	0.497029
YPEL5	0.00167619	0.472839
HSH2D	0.0017266	0.62923
GLIPR1	0.00174383	1.06774
FTL	0.00175783	0.263197
SCAF11	0.00179728	0.488385
DDIT3	0.00179854	-0.715979
LAMTOR5	0.00180844	0.924559
RAP1A	0.00180844	0.669763
ETF1	0.00180844	0.596549
ADAM8	0.00180844	0.537341
TPR	0.00183663	0.601278
CSNK1A1	0.00188726	0.598617
SECTM1	0.00190162	0.547698
GPSM3	0.00203007	0.439758
MTHFS	0.00208468	0.728025
ATP6V1A	0.0021302	1.25738
PBX2	0.00215767	0.935946
HELZ2	0.00215767	0.558712
ITM2B	0.00217166	0.36825
MLKL	0.00219257	0.89625
PABPC1	0.00219342	0.463467
RAB2A	0.00220285	0.900446
KMT2C	0.00224276	0.653509
PYCARD	0.00224276	0.476862
ARFGAP3	0.00224499	1.59576
PRKCB	0.00224499	0.753361
UBN1	0.00229436	0.974933
ANKRD11	0.00232967	0.83073
EIF1AY	0.00243205	5.22981
RASGRP4	0.00244738	1.72058
MT-CO3	0.00256937	-0.118771
MAP3K8	0.00263364	0.939782
ZCCHC2	0.00276852	0.739455
CTBS	0.00276852	0.535555
GRINA	0.00284945	0.879571
PTP4A1	0.00288508	0.613073
HEBP2	0.0029019	0.614751
PTPN12	0.00300747	0.677452
RAD21	0.00301477	0.671147
OSBPL8	0.00311624	0.531451
AIF1	0.0031252	0.43386
CASP4	0.0033149	0.434719
RASSF3	0.0035473	0.519237
BID	0.00364613	0.584346
RGL4	0.00367209	0.563269
SNAP23	0.00368957	0.993531
CXCL1	0.00370956	0.495251
SERP1	0.00371017	0.447338
CD69	0.00372989	0.560973
TNFSF10	0.00386786	-0.275502
AC011558.5	0.00407206	1.42326
FAU	0.00442693	-0.15217
RBMS1	0.00443668	0.756787
ATP11B	0.0044758	0.976411
ENTPD1	0.00453811	0.820612
WDR1	0.00457138	0.778071
CYSTM1	0.00497559	0.458712
PIM1	0.00506539	1.15358
COQ7	0.00516054	1.2889
USP32	0.00537693	0.91413
IL13RA1	0.00538949	0.825904
NUP214	0.0057253	0.517921
NUP98	0.0060821	1.10578
H3F3A	0.00608432	0.337641
SMG1	0.00622335	0.771763
P2RY13	0.00622335	0.556474
TOPORS-AS1	0.00623433	0.998796
RPL13A	0.00630398	0.610825
SPAG9	0.00652713	0.429115
STX3	0.00667337	0.476456
BNIP3L	0.00688364	0.666757
SEMA4D	0.00737854	0.771082
NRBF2	0.0074003	0.428066
BRD4	0.007529	0.763012
ADD3	0.00759754	1.45724
SH3BP5	0.00767146	0.793446
STAG2	0.00770946	0.664507
MT-ND5	0.00777958	-0.255433
DNTTIP2	0.00791074	0.52374
IRAK3	0.00807162	1.04363
RP11-701P16.5	0.00826732	0.406011
ZNF292	0.00827562	0.781555
ELF2	0.00856291	0.68629
PTPN6	0.00861618	0.596041
SF1	0.0086304	0.523706
SLK	0.00874077	1.5507
ACSL4	0.00958273	0.93426
ST8SIA4	0.00964548	0.569787
PXN	0.00966959	0.703671
CCL3	0.00977267	1.55037
ATG16L2	0.00979616	0.684374
TMEM71	0.0098482	0.654309
HIPK3	0.0101176	1.02133
TRIM25	0.0101857	0.406069
MIR24-2	0.0102217	0.682009
C15orf48	0.0104115	0.456678
ARHGAP25	0.0105058	0.873613
PJA2	0.0105738	0.546497
PHF21A	0.0107351	0.807262
BNIP2	0.0107813	0.790119
ATP6V0D1	0.0107813	0.580222
DNAJB6	0.0110548	0.693717
PGS1	0.0110844	0.567393
CHMP1B	0.0111351	1.01734
OASL	0.0112767	-0.653989
ANKRD13A	0.0113132	0.717625
SELPLG	0.0113132	0.624545
PACSIN2	0.0116526	0.887328
ALOX5	0.0117121	0.857266
SLC44A2	0.0119972	0.974072
AKNA	0.0122519	1.00763
TAX1BP1	0.0123611	0.536789
DNAJA1	0.0124045	0.385764
SEC14L1	0.0124358	0.400971
AC116366.6	0.0134973	1.1001
FAM53C	0.0134973	0.569366
UBE2R2	0.0148949	0.468895
PAPOLA	0.0149007	0.653096
RNF10	0.015589	0.83179
NSUN6	0.0160378	0.954802
MSL1	0.0163631	0.523857
NMI	0.0163631	0.368913
CXCL16	0.0164067	0.626304
AHCTF1	0.0165398	1.06754
IPMK	0.0167885	0.893536
NIN	0.0167885	0.589765
CMPK2	0.0168376	0.653506
TCEB2	0.0169016	0.419595
RPL21	0.0169639	0.453825
ZDHHC18	0.0171014	0.439126
RAB5C	0.0172301	0.614085
SON	0.0174258	0.499482
HRH2	0.0175974	1.02841
SYK	0.0181434	1.04275
CBX3	0.0183276	0.791536
JAK3	0.0183553	0.911198
RNASEK	0.018358	0.962178
PAIP2	0.0185861	0.45656
MAP3K11	0.0187666	0.988586
ARHGAP15	0.0189116	1.1836
XRN2	0.0191215	0.93863
USP9X	0.0191356	1.03902
DYSF	0.0191682	0.941993
STK4	0.0195153	0.384283
ERGIC1	0.0201017	0.707704
CLIP1	0.0207353	1.07996
SAMD4B	0.0209615	1.1332
SH3GLB1	0.0214056	0.374008
DOCK2	0.0218807	1.09511
UBA52	0.0227036	0.376058
DGAT2	0.0228914	0.657967
LASP1	0.0230685	0.895919
MOB1A	0.0236217	0.412932
SETX	0.0237685	0.501863
IGF1R	0.02391	1.75297
STX7	0.0239415	0.944386
TLR8	0.0246557	0.874987
CASP1	0.0252145	-0.56219
APOL6	0.0252233	0.354605
ADRBK1	0.0256369	0.788617
CLEC12A	0.0258166	-1.46051
UGCG	0.0261435	1.36654
RPS6KA1	0.0268049	0.8455
SNRK	0.0269608	0.807218
NFKBID	0.0271034	0.89468
SPOPL	0.0271921	0.91122
VAMP5	0.0274282	-1.13903
ATF3	0.0274567	-1.1556
PARP9	0.0275416	0.387212
FRMD4B	0.0277005	0.791648
RPS2	0.0286681	0.460408
RC3H1	0.0293112	0.790278
UBA6	0.0296814	1.60725
PCBP2	0.0296814	0.551841
KMT2E	0.0296814	0.441172
CAB39	0.0296969	1.07208
RELA	0.030523	1.02588
SYNE2	0.030523	0.932613
STK10	0.030523	0.763094
TNIP1	0.0306889	0.480892
PKN2	0.0308091	0.446389
HNRNPH2	0.0308852	0.846142
IRF2BP2	0.0309839	1.11492
GNAI3	0.0326929	0.551472
ACAP2	0.0326929	0.375135
JMJD6	0.0328816	0.900915
ETV6	0.0333728	0.744014
NIPBL	0.0334534	0.502508
M-hominis-p	0.0351188	3.51298
NEDD8	0.0360078	0.513114
S100P	0.036319	0.391011
RTFDC1	0.0375714	0.461298
GNG5	0.0376495	0.342795
RPS6KA3	0.0376567	1.38511
MKNK1	0.0383072	0.911442
ACTN4	0.0383072	0.693363
PHACTR1	0.0386316	0.345759
SOS2	0.0388484	0.865402
RLIM	0.0393394	0.824879
TOP1	0.0395643	0.452971
RNF141	0.0396291	1.01101
LPGAT1	0.0420056	0.748415
EIF2AK2	0.0423067	0.344749
UBAP1	0.0428772	0.718284
RP11-1143G9.4	0.0431254	1.1527
NFE2L2	0.0434634	0.368315
FAM177A1	0.0439625	0.444954
CNBP	0.04409	0.365471
EIF4A1	0.0446396	0.615222
GIMAP4	0.0446653	0.386205
AZIN1	0.0453888	0.96101
OSTF1	0.0458192	0.532762
AGR2	0.0462847	0.975095
TLN1	0.0479021	0.377751
PAG1	0.0491714	0.52085
HSPA6	0.0494918	0.511953
